# Evidence of long-lasting humoral and cellular immunity against SARS-CoV-2 even in elderly COVID-19 convalescents showing a mild to moderate disease progression

**DOI:** 10.1101/2021.02.23.21251891

**Authors:** Bastian Fischer, Christopher Lindenkamp, Christoph Lichtenberg, Ingvild Birschmann, Cornelius Knabbe, Doris Hendig

## Abstract

After the novel coronavirus severe acute respiratory syndrome coronavirus 2 (SARS-CoV-2) was first identified in China in late 2019, a pandemic evolved that has claimed millions of lives so far. While about 80 % of infections cause mild or moderate COVID-19 disease, some individuals show a severe progression or even die. Most countries are far from achieving herd-immunity, however, the first approved vaccines offer hope for containment of the virus. Although much is known about the virus, there is a lack of information on the immunity of convalescent individuals.

We here evaluate the humoral and cellular immune response against SARS-CoV-2 in 41 COVID-19 convalescents. As previous studies mostly included younger individuals, one advantage of our study is the comparatively high mean age of the convalescents included in the cohort considered (54 ± 8.4 years). While anti-SARS-CoV-2 antibodies were still detectable in 95 % of convalescents up to 8 months post infection, an antibody-decay over time was generally observed in most donors. Using a multiplex assay, our data additionally reveal that most convalescents exhibit a broad humoral immunity against different viral epitopes. We demonstrate by flow cytometry that convalescent donors show a significantly elevated number of natural killer cells when compared to healthy controls, while no differences were found concerning other leucocyte subpopulations. We detected a specific long-lasting cellular immune response in convalescents by stimulating immune cells with SARS-CoV-2-specific peptides, covering domains of the viral spike, membrane and nucleocapsid protein, and measuring interferon-*γ* (IFN-*γ*) release thereafter. We modified a commercially available ELISA assay for IFN-*γ* determination in whole-blood specimens of COVID-19 convalescents. One advantage of this assay is that it does not require special equipment and can, thus, be performed in any standard laboratory. In conclusion, our study adds knowledge regarding the persistence of immunity of convalescents suffering from mild to moderate COVID-19. Moreover, our study provides a set of simple methods to characterize and confirm experienced COVID-19.
