## Supplementary material for "Evidence of long-lasting humoral and cellular immunity against SARS-CoV-2 even in elderly COVID-19 convalescents showing a mild to moderate disease progression": Table S1

### Sheet: Tabelle1
Individual	Sex	Age-group	Reconvalescence (RC)/control (con)	First RKP-donation [Quarter (Q)]	Date of donation [Quarter (Q)]	IgG Euroimmun [ratio]	IgG Diasorin [Au/mL]	IgA Euroimmun [ration]	Neutralising antibodies [%]		Age-group	Range
1	f	3	RC	Q3/2020	Q3/2020	5.1	113	6.17	92.7642		1	19-28
2	m	3	RC	Q2/2020	Q3/2020	2	34.9	2.66	45.662		2	29-38
3	f	4	RC	Q2/2020	Q3/2020	1.6	17.6	0.4	38.3555		3	39-48
4	m	3	RC	Q3/2020	Q3/2020	1.4	23	3.6	53.814		4	49-58
5	m	4	RC	Q3/2020	Q3/2020	4.2	86.2	3.59	80.5555		5	59-68
6	m	4	RC	Q3/2020	Q3/2020	1.6	22.8	0.52	36.6228		6	69-78
7	f	4	RC	Q2/2020	Q3/2020	1.4	26	1.13	52.975
8	m	4	RC	Q2/2020	Q3/2020	5.4	28.7	1.01	43.7012
9	m	6	RC	Q2/2020	Q3/2020	1.6	170	1.38	91.5491
10	m	5	RC	Q2/2020	Q3/2020	7.6	181	3.27	95.9915
11	f	3	RC	Q2/2020	Q3/2020	2.8	68	1.37	46.456
12	m	4	RC	Q2/2020	Q3/2020	2.7	49.1	2.3	66.897
13	f	3	RC	Q2/2020	Q3/2020	6.3	142	1.97	93.5003
14	m	4	RC	Q2/2020	Q3/2020	2.1	28	1.2	56.482
15	f	5	RC	Q2/2020	Q3/2020	1.2	neg.	1.69	34.482
16	f	5	RC	Q2/2020	Q3/2020	7.1	226	5.07	93.6803
17	m	4	RC	Q3/2020	Q3/2020	3.9	52.4	2.56	69.3626
18	m	6	RC	Q2/2020	Q3/2020	6.2	92.8	1.92	83.8921
19	f	4	RC	Q2/2020	Q3/2020	3.1	66.5	2.97	74.3161
20	f	4	RC	Q2/2020	Q3/2020	4.2	57	2.05	86.8495
21	f	4	RC	Q2/2020	Q3/2020	2.4	76	2.28	84.3004
22	f	5	RC	Q2/2020	Q3/2020	4.9	51.2	1.22	68.1057
23	m	2	RC	Q2/2020	Q3/2020	4.4	91.8	1.8	94.4807
24	f	3	RC	Q2/2020	Q3/2020	2.7	46.5	2.67	65.2673
25	f	5	RC	Q2/2020	Q3/2020	4.5	105	7.29	93.6964
26	m	4	RC	Q2/2020	Q3/2020	2.1	28	1.37	76.9038
27	m	4	RC	Q2/2020	Q3/2020	1.9	34.7	3.3	71.5388
28	f	4	RC	Q2/2020	Q4/2020	6.6	221	6.45	94.2158
29	m	2	RC	Q2/2020	Q4/2020	1	19.1	1.58	38.9725
30	m	2	RC	Q2/2020	Q4/2020	1.5	53.2	0.94	40.482
31	m	5	RC	Q2/2020	Q4/2020	1.6	23.1	1.29	36.7406
32	f	5	RC	Q2/2020	Q4/2020	7.1	250	>8	95.9144
33	f	5	RC	Q2/2020	Q4/2020	3.7	46.2	2.18	64.4813
34	m	4	RC	Q2/2020	Q4/2020	1.7	37.9	0.98	37.8792
35	m	4	RC	Q3/2020	Q4/2020	1.1	24.6	1.71	39.1957
36	f	5	RC	Q4/2020	Q4/2020	1.2	32.9	0.53	49.0543
37	m	4	RC	Q2/2020	Q4/2020	1.6	23.5	0.4	50.2989
38	f	4	RC	Q2/2020	Q4/2020	2.6	42.4	1.08	58.8749
39	f	4	RC	Q2/2020	Q4/2020	2.8	78.8	3.4	74.8468
40	m	4	RC	Q2/2020	Q4/2020	6.2	90.1	3.98	85.1441
41	m	4	RC	Q2/2020	Q4/2020	0.9	neg.	1.61	36.2866
42	m	3	con	-	Q3/2020	neg	neg	neg	5.65431
43	m	4	con	-	Q3/2020	neg	neg	neg	4.14349
44	f	5	con	-	Q3/2020	neg	neg	neg	12.9191
45	m	4	con	-	Q3/2020	neg	neg	neg	5.63824
46	f	3	con	-	Q3/2020	neg	neg	neg	5.93397
47	f	3	con	-	Q3/2020	neg	neg	neg	16.1207
48	m	4	con	-	Q3/2020	neg	neg	neg	11.8808
49	f	3	con	-	Q3/2020	neg	neg	neg	15.2657
50	f	1	con	-	Q3/2020	neg	neg	neg	14.4331
51	m	1	con	-	Q3/2020	neg	neg	neg	11.0129
52	f	1	con	-	Q3/2020	neg	neg	neg	9.54707
53	f	1	con	-	Q3/2020	neg	neg	neg	15.2689
54	m	1	con	-	Q3/2020	neg	neg	neg	15.3589
55	f	2	con	-	Q3/2020	neg	neg	neg	13.9574
56	m	1	con	-	Q3/2020	neg	neg	neg	18.9945
57	m	1	con	-	Q3/2020	neg	neg	neg	17.3422
58	f	1	con	-	Q3/2020	neg	neg	neg	17.8598
59	f	4	con	-	Q4/2020	neg	neg	neg	7.15973
